# Intradiscal propionic acid levels in chronic low back pain patients with Modic type 1 changes are associated with systemic immune cell activation

**DOI:** 10.64898/2026.01.06.26343445

**Authors:** Jan Devan, Jiamin Zhou, Po-Hung Wu, Noah Bonnheim, Conor O’Neill, Jeffrey C. Lotz, Thomas M. Link, Abel Torres-Espin, Stefan Dudli, Aaron J. Fields, the REACH Center at UCSF

## Abstract

**Background:** Modic type 1 changes (MC1) are vertebral endplate bone marrow lesions strongly associated with chronic low back pain (CLBP), but their underlying pathobiology remains unclear. Recent findings suggest that disc–bone marrow crosstalk that includes *Cutibacterium acnes (C. acnes)* infection of the disc, and immune system activation in the adjacent vertebrae may play a significant role.

**Methods:** In a prospective analysis of patients from the UCSF comeBACK cohort, we quantified intradiscal propionic acid (PA) – a metabolic product of *C. acnes* – using magnetic resonance spectroscopy (MRS). Patients were stratified into tertiles based on intradiscal PA content, and the uppermost (PA-high) and lowest (PA-low) tertiles were compared for systemic immune signatures, including whole-blood transcriptomics (n=196), flow cytometry immunophenotyping (n=224), and serum cytokine profiling (n=398).

**Results:** Elevated intradiscal PA was associated with distinct systemic immune responses in patients with MC1 but not in patients with Modic type 2 or without Modic changes. Transcriptomic analysis revealed enrichment of adaptive immune pathways and B cell activation signatures in PA-high MC1. Flow cytometry identified the expansion of immunosuppressive ectonucleotidases-expressing B cells in PA-high MC1 patients. Finally, the correlation profiles of intradiscal PA levels and circulating B cells with serum cytokine concentrations were highly similar. Together, these data consistently indicate that systemic B cell activation is a hallmark of PA-high MC1.

**Conclusion:** Intradiscal PA, measurable non-invasively by MRS, stratifies MC1 patients into biologically distinct subgroups characterised by systemic B cell activation. These findings suggest a systemic immune component to MC1 pathobiology and highlight B cells as candidate biomarkers and therapeutic targets for MC1-related chronic low back pain.
