## Supplementary material for "Intradiscal propionic acid levels in chronic low back pain patients with Modic type 1 changes are associated with systemic immune cell activation": Table S1

### Sheet: antibodies
Max. Excitation (nm)	Max. emission (nm)	Fluorochrome	Marker	Purpose of staining	clone	vendor	catalogue number
UV (350)	395	BUV395	CD45	haematopoietic cells	HI30	BD	563792
	496	BUV496	CD73	T cell and B cell subseting	AD2	BD	750061
	563	BUV563	CD15	granulocytes	W6D3	BD	741417
	615	BUV615	CD56	NK cells	NCAM 16.2	BD	613001
	661	BUV661	CD39	T cell and B cell subseting	TU66	BD	749967
	737	BUV737	CCR7	functional maturation of T cells	2-L1-A	BD	749676
	805	BUV805	CD3	T cells	UCHT1	BD	612896
Violet (405)	421	BV421	NKG2D	functional maturation of T cells	1D11	BD	568106
	452	Pacific Blue	CD11c	myeloid DCs	3.9	Biolegend	301626
	510	BV510	TCR Vd2	T cells subsetting	B6	Biolegend	331431
	551	Pacific Orange	CD14	monocytes, neutrophils	TuK4	Termofisher	MHCD1430
	570	BV570	CD20	B cells	2H7	Biolegend	302332
	605	BV605	TCR Vα7.2	MAIT cells	3C10	Biolegend	351720
	650	BV650	CD28	functional maturation of T cells	CD28.2	Biolegend	302946
	711	BV711	CD16	monocyte and NK cell subsetting	B73.1	Biolegend	360732
	750	BV750	CD45RA	functional maturation of T cells	HI100	BD	747435
	785	BV785	PD1	T cell and B cell subseting	29F.1A12	Biolegend	135225
Blue (488)	516	FITC	IgA	B cell subseting	IS11-8E10	Miltenyi	130-114-001
	516	FITC	TCRVG9	T cell subseting	B3	Biolegend	331305
	545	Real Blue 545	CD8a	T cell subsetting	SK1	BD	756508
	630	RB613	CD25	T cell activation, Tregs	2A3	BD	571098
	700	RB705	HLA-DR	monocytes and DCs	L203	BD	757334
	710	PerCP-eFluor710	panGD	T cell subsetting	B1	Termofisher	46-9959-42
	755	RB744	CD11a	all cells	HI111	BD	570497
	785	RB780	CD123	basophils, plasmacytoid DCs	7G.3	BD	568690
Yellow / Green (561)	574	PE	IgG	B cell subsetiting	G18-145	BD	555787
	574	PE	TCR Vg4	T cells	49.2	BD	569158
	593	Spark YG 593	CD11b	monocytes and DCs, basophil activation	M1/70	Biolegend	101282
	610	PE-AF610	CD24	B cell subsetting	SN3	Termofisher	MHCD2422
	669	PE-Cy5	CD7	NK cells (within CD3-CD19- subset)	CD7-6B7	Biolegend	343110
	750	cFluor YG750	CD4	T cell subseting	SK3	Cytek	R7-20160
	778	PE-Cy7	CD26	T cell activation	FN50	Biolegend	310912
Red (640)	660	APC	IgD	B cell subseting	IA6.2	Biolegend	348222
	660	APC	TCR Vδ1	T cell and B cell subseting	TS8.2	Termofisher	17-5679-42
	685	Spark NIR 685	CD19	B cells	HIB19	Biolegend	302270
	704	APC-R700	CD127	Tregs, ILCs	HIL-7R-M21	BD	565185
	743	Zombie NIR	Live dead	dead cell staining		Biolegend	423106
	779	APC-Fire750	CD161	MAIT cells	HP-3G10	Biolegend	339944
	810	APC-Fire 810	CD38	basophils, T cell activation, B cell aging	HIT2	Biolegend	303550
