## Supplementary material for "Intradiscal propionic acid levels in chronic low back pain patients with Modic type 1 changes are associated with systemic immune cell activation": Table S5

### Sheet: Hárok1
	R	P (two-tailed)
PA vs. Log[BLC]	-0.03878	0.7482
PA vs. Log[Eotaxin]	0.08509	0.4805
PA vs. Log[Eotaxin-2]	0.02945	0.8074
PA vs. Log[G-CSF]	-0.07401	0.5396
PA vs. Log[GM-CSF]	-0.1589	0.1856
PA vs. Log[I-309]	0.03779	0.7544
PA vs. Log[ICAM-1]	-0.142	0.241
PA vs. Log[IFNg]	-0.04562	0.7056
PA vs. Log[IL-1a]	-0.02126	0.8603
PA vs. Log[IL-1b]	0.08378	0.4873
PA vs. Log[IL-1ra]	0.144	0.2309
PA vs. Log[IL-2]	-0.2198	0.0656
PA vs. Log[IL-4]	0.06116	0.6124
PA vs. Log[IL-5]	-0.1488	0.2154
PA vs. Log[IL-6]	-0.168	0.1614
PA vs. Log[IL-6R]	0.06629	0.5828
PA vs. Log[IL-7]	-0.1566	0.1923
PA vs. Log[IL-8]	-0.134	0.2653
PA vs. Log[IL-10]	-0.1346	0.2631
PA vs. Log[IL-11]	-0.06294	0.6021
PA vs. Log[IL-12p40]	0.1504	0.2106
PA vs. Log[IL-12p70]	-0.1021	0.3968
PA vs. Log[IL-13]	-0.09151	0.4478
PA vs. Log[IL-15]	-0.1032	0.3919
PA vs. Log[IL-16]	0.01359	0.9104
PA vs. Log[IL-17]	-0.1378	0.2517
PA vs. Log[MCP-1]	-0.08411	0.4855
PA vs. Log[MCSF]	0.02302	0.8489
PA vs. Log[MIG]	0.05822	0.6296
PA vs. Log[MIP-1a]	0.004983	0.9671
PA vs. Log[MIP-1b]	-0.05552	0.6456
PA vs. Log[MIP-1d]	-0.04109	0.7355
PA vs. Log[PDGF-BB]	-0.3183	0.0068
PA vs. Log[RANTES]	-0.2344	0.0491
PA vs. Log[TIMP-1]	-0.1822	0.1283
PA vs. Log[TIMP-2]	-0.3121	0.0081
PA vs. Log[TNFa]	-0.1324	0.271
PA vs. Log[TNFb]	-0.1974	0.0989
PA vs. Log[TNF RI]	0.04126	0.7326
PA vs. Log[TNF RII]	-0.04378	0.717
