## Supplementary material for "Intradiscal propionic acid levels in chronic low back pain patients with Modic type 1 changes are associated with systemic immune cell activation": Table S6

### Sheet: Sheet 1
	Tregs	nonclassical monocytes	intermediate monocytes	total monocytes	classical monocytes	GD T cells	Vγ9+Vδ2+ T cells	CD4-CD8- αβTcells	plasmacytoid dendritic cells	CD7+MHCII- not T cells& not B cells not monocytes	CD7+MHCII- not T cells& not B cells not monocytes not NK	CD16+CD56- Natural killer cells	Innate lymphoid cells	Vγ9-Vδ2- γδ T cells	Vγ4-Vγ9-Vδ1+ T cells	Vγ4+Vδ2-Vδ1- γδ T cells	Vγ4+Vδ1+ T cells	Vγ4-Vγ9-Vδ1-Vδ2- T cells	MHCII+CD7- not T cells& not B cells not monocytes not DCs	conventional dendritic cells type 2	not T cells	not T cells& not B cells	MHCII+CD7- not T cells& not B cells	MHCII+CD7- not T cells& not B cells not monocytes	conventional dendritic cells type 1	conventional αβ T cells	CD16+CD56+ Natural Killer cells	IgG-IgD-IgA+ Bcells...30	IgG+IgD- Bcells	IgG-IgD- Bcells	IgG-IgD-IgA+ Bcells...29	NK-like T cells	CD4-CD8+ αβTcells not NK-like	PA	B cells	IgG-IgD+ Bcells	IgG+IgD+ Bcells	VG9-Vδ2+ T cells	CD16-CD56+ Natural killer cells	CD4+CD8- αβTcells	CD4+CD8- αβTcells not Tregs	T cells	MAIT cells	CD4-CD8+ αβTcells	Vγ9+Vδx+ T cells	CD4+CD8+ αβTcells
IL12p40	0.1227	0.1135	0.1883	0.2528	0.4001	0.2211	0.3609	-0.165	-0.1363	-0.1905	-0.1772	-0.2051	-0.2385	0.0113	0.05169	-0.001543	-0.1015	-0.03358	-0.04953	-0.02757	-0.1078	-0.1152	-0.01593	-0.08092	-0.08058	0.1044	-0.1258	0.1144	0.111	0.03201	-0.04007	0.007009	-0.06271	0.1504	0.02334	-0.02793	0.006288	0.02104	-0.003722	0.02297	0.0168	0.111	0.02391	-0.002213	-0.04021	0.001341
IL1Ra	0.1134	-0.005265	0.1844	0.1684	0.3322	0.06583	0.1067	-0.1848	-0.1225	-0.09359	-0.06298	-0.1368	-0.1174	0.09064	0.05941	0.09869	0.06615	-0.03968	-0.0635	-0.006304	-0.07441	-0.137	-0.1111	-0.1526	-0.1468	-0.05584	-0.03524	0.05812	0.139	0.08406	0.09621	0.02683	0.05386	0.144	0.1429	0.1078	-0.03424	0.007696	0.05057	0.06606	0.06325	0.07292	0.05731	0.06777	-0.1105	-0.04413
Eotaxin	0.02616	0.0104	0.2133	0.131	0.03905	0.01791	0.1397	-0.3748	-0.1762	0.03699	-0.01519	-0.1986	-0.2266	-0.1312	-0.04712	-0.1397	-0.2297	0.01872	-0.1057	0.05429	-0.0118	0.03934	-0.0727	-0.105	-0.09386	-0.003253	0.1196	0.1133	0.1321	0.04318	-0.03937	-0.03434	0.05879	0.08509	-0.1041	-0.1543	-0.1646	0.02378	0.06274	-0.005902	0.005667	0.01066	-0.03494	-0.07176	-0.05607	0.07689
IL1b	0.1582	0.1223	0.1103	0.1813	0.3313	0.1964	0.2272	-0.1493	-0.05921	-0.1377	-0.1119	-0.1017	-0.09359	0.1462	0.2108	0.05166	-0.05344	-0.0447	0.1912	0.006472	0.03035	-0.003488	0.1307	0.0831	0.0674	0.04762	-0.07669	0.199	0.1944	0.1468	0.08454	-0.04966	-0.01345	0.08378	0.09795	0.01895	0.2257	0.02795	-0.04628	-0.01388	-0.02414	-0.02973	-0.1042	-0.1146	-0.02572	-0.02612
IL6R	-0.1463	0.00892	-0.03273	-0.03176	-0.05401	-0.008384	0.1383	0.0356	0.1128	0.05543	0.04178	0.1455	0.03863	-0.1316	-0.139	-0.2366	-0.1747	0.03373	-0.03308	-0.06751	-0.006204	0.06083	-0.01412	0.00493	0.03856	0.1008	0.04933	0.06952	-0.04497	0.02123	-0.0728	-0.05436	0.0444	0.06629	-0.1761	-0.1577	-0.0756	0.001576	-0.08742	0.0104	0.0284	-0.002113	-0.0387	-0.07592	-0.2027	-0.008887
IL4	0.1071	0.027	0.07104	0.06492	0.122	0.0328	0.06848	-0.2625	0.05178	0.07639	-0.005366	0.01942	-0.07629	0.02277	-0.008451	0.0221	-0.07269	-0.05664	0.08909	0.1826	0.1791	0.2076	0.1712	0.1559	0.1291	0.01905	0.1517	0.06891	0.1095	0.06467	0.05285	-0.09413	-0.02854	0.06116	-0.07991	-0.1928	-0.003756	-0.1078	-0.0891	-0.1713	-0.1819	-0.1762	-0.2169	-0.2342	-0.1514	-0.07612
MIG	0.1228	0.06536	0.08159	0.1395	0.2542	0.07451	0.1132	-0.2209	-0.05037	-0.07938	-0.06885	-0.12	-0.08652	0.06311	0.0561	0.01853	-0.09948	-0.1706	0.07054	0.04095	0.06006	0.02284	0.06362	0.02414	0.01251	-0.01335	-0.03669	0.1976	0.1686	0.1735	0.1159	0.02535	-0.02445	0.05822	0.08005	-0.01298	0.1053	0.006891	0.1002	-0.05946	-0.06579	-0.06001	-0.0939	-0.09923	-0.02891	0.02565
TNFRI	0.01811	-0.06529	0.0949	0.03139	0.1384	0.08394	0.1719	-0.1385	-0.06501	0.008652	0.04591	-0.1263	-0.08843	0.1346	0.1022	0.09935	0.09583	0.1364	0.003605	0.05879	0.04816	0.0009725	-0.007277	-0.02773	-0.01103	0.06891	-0.002046	0.1509	0.172	0.08233	0.01066	0.06673	-0.04406	0.04126	0.1185	0.1022	0.04204	-0.02156	0.05775	-0.1196	-0.115	-0.05307	-0.07653	-0.1117	-0.1092	-0.08742
CCL1	0.007847	0.1239	0.08654	0.1322	0.16	0.194	0.2181	0.03305	-0.338	-0.06948	-0.09722	-0.1295	-0.1334	0.2911	0.2664	0.2176	0.1942	0.006759	-0.03516	-0.1598	-0.05721	-0.06496	-0.1384	-0.1644	-0.1564	0.1701	0.005701	0.1157	0.216	0.1741	0.1853	0.2373	0.2203	0.03779	0.1119	0.01019	0.008182	-0.07145	-0.00778	-0.2002	-0.1973	0.05904	-0.01056	-0.03317	0.01365	0.1693
Eotaxin2	-0.01117	0.01345	0.08556	0.04863	0.112	0.09158	0.1012	-0.1086	0.02507	-0.06093	-0.02458	-0.05892	-0.1444	0.05486	0.1149	-0.06813	-0.04663	0.003321	0.04417	0.02515	-0.01449	-0.0008719	0.01526	-0.01405	-0.009256	-0.1419	-0.1023	0.1308	0.1006	0.08352	0.01023	-0.03843	-0.04618	0.02945	-0.0885	-0.09889	-0.08355	-0.03156	0.05989	-0.02505	-0.01606	0.009692	-0.02857	-0.04155	0.1586	0.2679
MCSF	0.1185	0.1263	0.2416	0.2548	0.2951	0.1406	0.2241	-0.1694	-0.02795	-0.1408	-0.1403	-0.1106	-0.1673	0.05359	0.04048	0.07819	-0.02067	0.02343	0.1199	0.1305	-0.01828	-0.0163	0.06013	0.01113	-0.01019	-0.03588	-0.04121	0.07341	0.1532	0.03704	0.02254	-0.01462	0.02153	0.02302	0.05101	0.01053	0.04941	-0.006221	-0.08716	-0.001677	-0.004762	0.01722	-0.05594	-0.05553	-0.1081	-0.01737
IL16	0.1588	0.05164	0.144	0.164	0.2665	0.04527	0.1046	-0.3443	-0.03724	0.02361	-0.0782	-0.1116	-0.1088	0.005332	-0.03873	0.03989	-0.08293	-0.06028	0.08352	0.1524	0.09977	0.09339	0.09326	0.04779	0.02284	0.06154	0.1356	0.02123	0.08793	0.01707	0.0007042	-0.1156	-0.07663	0.01359	-0.009792	-0.08575	-0.01521	-0.036	-0.00503	-0.02458	-0.03457	-0.09678	-0.1323	-0.1529	-0.1485	-0.1752
MIP1a	0.1998	0.1597	0.2284	0.2663	0.3585	0.1449	0.2068	-0.1874	0.02904	-0.1283	-0.1609	-0.1318	-0.198	0.07773	0.03491	0.08422	0.01544	0.03057	0.1191	0.03826	-0.0159	-0.02025	0.04259	-0.01476	-0.02512	-0.05641	-0.0336	0.03739	0.1029	0.06135	0.06358	-0.04832	0.02891	0.004983	0.01522	-0.0553	-0.05508	-0.0506	0.05573	0.1082	0.09544	0.02042	-0.03598	-0.03457	-0.1167	-0.1031
IL1a	0.2079	0.0508	0.1659	0.1588	0.2375	0.229	0.2034	-0.2282	-0.1869	-0.0223	-0.07404	-0.1359	-0.201	0.2471	0.1819	0.1731	0.1329	-0.009845	0.005701	0.05298	-0.016	-0.004795	-0.04172	-0.08706	-0.1054	0.01999	0.07706	0.0894	0.1427	0.05756	0.03749	0.007713	0.1516	-0.02126	-0.05758	-0.1374	-0.03395	0.1511	0.04628	-0.04909	-0.06164	0.01615	-0.05979	-0.0882	-0.04668	-0.03343
BCL	0.1134	0.1289	0.2012	0.2586	0.3745	0.1448	0.2222	-0.2357	-0.1078	-0.05687	-0.1072	-0.1051	-0.1769	0.1259	0.05159	0.1599	0.08748	-0.02663	0.02446	0.07046	0.02297	0.03662	0.03377	-0.02653	-0.02988	0.1208	0.02686	0.09296	0.09014	0.09321	0.05828	0.0007713	0.06653	-0.03878	0.002414	-0.07669	-0.0915	-0.0617	-0.007545	-0.0772	-0.08011	-0.01858	-0.07884	-0.1069	-0.0391	-0.09148
MIP1d	0.08389	0.1331	0.08005	0.1142	0.1833	-0.05401	0.001977	-0.01251	0.1333	-0.07357	-0.08089	0.126	-0.01968	-0.06916	-0.1249	-0.121	-0.03585	-0.03294	-0.04658	0.0657	0.03519	0.06013	0.1746	0.1462	0.1352	-0.0855	-0.008556	-0.06885	-0.1503	-0.09432	-0.1542	-0.034	0.06566	-0.04109	-0.1878	-0.1514	-0.1297	0.0005599	-0.01916	-0.01083	-0.0138	-0.03242	-0.05387	-0.05723	-0.1223	-0.1438
TNFRII	0.0451	-0.131	-0.05572	-0.1116	-0.0007545	-0.06824	0.03682	-0.1196	0.01938	0.1303	0.09775	0.03303	-0.005131	-0.04125	-0.1218	0.03947	0.09588	0.08255	-0.01875	0.1492	0.1153	0.06576	-0.01834	-0.01854	-0.008015	-0.001073	0.1499	0.07163	0.2788	0.2383	0.3208	-0.009691	0.04182	-0.04378	0.1713	0.06318	0.04182	-0.2002	0.08789	-0.0714	-0.06968	-0.1252	-0.08947	-0.1286	-0.126	-0.09547
IFNG	0.1515	0.07907	0.1116	0.1384	0.2791	0.08776	0.118	-0.2365	-0.005114	-0.04235	-0.09759	-0.09423	-0.1189	0.05335	0.008954	0.06727	-0.03592	-0.07628	0.06549	0.08186	0.05698	0.06958	0.09735	0.05919	0.03276	-0.02022	0.05235	0.008786	0.05711	0.01236	0.003387	-0.06787	-0.02294	-0.04562	-0.06274	-0.1434	-0.03092	-0.009843	-0.05872	-0.03055	-0.03987	-0.05096	-0.0894	-0.09691	-0.1134	-0.05858
MIP1b	0.1213	-0.0224	0.05362	0.05054	0.02233	0.09645	0.2963	-0.2398	-0.03239	0.08062	-0.04876	-0.03021	-0.08243	-0.1375	-0.158	-0.04145	-0.09953	0.09687	-0.02564	0.01935	-0.005533	0.03659	-0.01895	-0.01536	0.01821	0.1372	0.1527	-0.1104	-0.03769	-0.04681	0.02384	-0.06093	0.008283	-0.05552	-0.04651	-0.08206	-0.1908	-0.1424	-0.01204	0.0006707	-0.01533	0.006221	-0.06362	-0.1107	-0.1896	-0.1193
IL11	0.02341	0.08903	0.0478	0.07793	0.07996	0.04152	-0.03156	-0.06434	-0.04095	0.0165	-0.07119	-0.06056	-0.1285	0.1687	0.1222	0.1299	0.1274	0.01285	0.1494	0.07586	0.08773	0.1321	0.1265	0.1062	0.07549	-0.03135	0.03964	0.03276	-0.02918	0.004544	-0.01254	0.04782	0.05248	-0.06294	-0.1442	-0.1961	-0.1841	-0.02477	0.008384	-0.1907	-0.2	-0.0808	-0.1152	-0.1117	-0.1267	-0.06875
GCSF	0.09071	0.1909	0.1817	0.2628	0.4095	0.167	0.2383	-0.001392	-0.1106	-0.1125	-0.1014	-0.1235	-0.089	0.1694	0.1427	0.2472	0.1437	0.1103	0.08198	0.05771	-0.02341	-0.001509	0.04658	0.008753	-0.007009	0.08347	-0.08276	0.0007713	0.08307	0.03845	0.06268	0.1111	0.1248	-0.07401	-0.07411	-0.1615	-0.02715	-0.1406	-0.05164	-0.09245	-0.09826	0.02939	-0.02854	-0.02619	-0.0006372	0.07022
MCP1	0.1284	-0.1864	-0.08712	-0.1849	-0.2016	0.05818	0.1048	-0.321	-0.0562	0.1193	0.09306	-0.09463	-0.00939	-0.03622	-0.1066	-0.01266	0.01841	0.07893	-0.05979	-0.03907	-0.005768	0.03219	-0.09712	-0.04681	-0.04051	0.04276	0.1214	-0.21	-0.1143	-0.2153	-0.2094	-0.09953	-0.1135	-0.08411	-0.08679	-0.09085	-0.09894	0.095	-0.01818	0.08122	0.08135	0.002448	-0.004359	-0.01992	-0.07153	-0.06509
IL13	0.133	0.03887	0.05372	0.07428	0.2081	0.1932	0.1404	-0.2111	0.04316	-0.05433	-0.09675	-0.1447	-0.1514	0.1712	0.07356	0.1237	0.07938	0.03616	0.06678	0.0673	0.04138	0.0383	0.06472	0.05775	0.02881	-0.05852	0.02964	0.016	0.05523	0.01642	0.001576	-0.0115	-0.0228	-0.09151	-0.01258	-0.09712	0.0007378	0.001241	-0.06315	-0.05148	-0.05671	-0.03635	-0.1019	-0.1002	-0.007646	-0.05305
IL12p70	0.06975	0.09762	0.1328	0.1735	0.2227	0.1823	0.1879	-0.1339	0.01234	-0.05305	-0.1085	-0.09306	-0.1496	0.2	0.1827	0.1229	0.1057	0.08005	0.1744	0.1659	0.1164	0.1305	0.1155	0.07686	0.04453	-0.07901	-0.0279	0.07921	0.08169	0.03147	-0.01925	0.01288	0.03213	-0.1021	-0.07857	-0.1494	-0.07886	-0.0002347	0.06405	-0.1213	-0.1292	-0.1113	-0.1697	-0.1583	-0.07596	-0.02314
IL15	0.17	0.1071	0.0631	0.1113	0.2515	0.1262	0.1466	-0.2093	-0.008954	-0.05111	-0.09785	-0.08364	-0.1	0.07867	0.02792	0.1091	0.004913	0.003589	0.05902	0.05989	0.04235	0.04909	0.08877	0.06144	0.03954	0.02012	0.03545	-0.01311	0.01187	-0.0138	-0.03072	-0.03645	-0.02991	-0.1032	-0.07411	-0.1275	-0.006875	-0.004041	-0.04655	-0.02639	-0.03246	-0.03786	-0.07586	-0.09118	-0.07368	-0.06301
TNFa	0.1528	0.04225	0.1188	0.1203	0.2228	0.1741	0.1764	-0.1574	-0.09306	-0.06291	-0.1097	-0.1725	-0.1713	0.1803	0.1168	0.2009	0.07111	0.06539	0.09871	-0.007311	-0.01838	-0.01117	-0.02398	-0.04544	-0.06982	-0.02032	0.007847	0.03709	0.04155	-0.002582	-0.05275	0.02928	0.0114	-0.1324	-0.04095	-0.095	-0.05332	0.001878	0.003353	0.01087	0.006673	0.02451	-0.02431	-0.03089	-0.0446	-0.04463
IL8	0.02495	0.01422	0.1512	0.1239	0.1989	0.1512	0.2032	-0.1297	-0.02777	-0.1202	-0.1211	-0.1877	-0.1545	0.1418	0.08179	0.181	0.04579	0.1284	0.08065	0.02032	-0.03206	-0.0115	-0.03001	-0.04366	-0.06137	-0.03947	-0.09064	0.05694	0.03246	-0.03364	-0.1269	0.0833	-0.01714	-0.134	-0.07237	-0.1095	-0.07847	-0.04856	-0.04386	0.02052	0.0283	0.03662	0.004125	0.01402	-0.007746	0.03913
IL10	0.03313	-0.1104	-0.06311	-0.1106	-0.083	0.03146	-0.0105	-0.1253	0.1295	0.007009	-0.002683	0.05292	-0.01422	0.1185	0.06786	0.139	0.04239	0.1363	0.1932	-0.008551	0.03414	0.08665	0.05869	0.1094	0.1027	-0.04826	-0.06932	0.06529	-0.1189	-0.08692	-0.2091	0.04547	-0.08528	-0.1346	-0.152	-0.178	-0.0534	0.0311	-0.1247	0.006908	0.009021	-0.02971	-0.02525	-0.003622	0.09842	-0.02924
IL17	0.1376	0.02643	0.02817	0.05952	0.05875	-0.08276	-0.04219	-0.3975	0.04583	0.06962	-0.06103	-0.195	-0.1226	-0.06254	-0.08057	-0.1015	-0.1876	-0.1505	0.08488	0.1513	0.1289	0.1618	0.1146	0.108	0.07193	-0.008283	0.1799	-0.02036	0.02482	0.02394	0.04356	-0.03789	0.0998	-0.1378	-0.08394	-0.153	-0.03598	-0.02574	0.04165	-0.1057	-0.1131	-0.1278	-0.145	-0.1644	-0.3006	-0.1098
ICAM1	-0.08242	-0.0545	-0.08026	-0.03672	0.08613	-0.02185	0.1701	-0.05182	0.1883	-0.0931	0.05072	0.0692	0.1192	-0.2024	-0.3177	-0.03037	0.01046	0.1296	0.04362	-0.06367	-0.04796	-0.0249	0.03137	0.05188	0.07515	-0.1689	-0.1704	0.06451	0.03917	0.1093	0.07984	-0.07858	-0.03319	-0.142	-0.04971	-0.09485	-0.1159	-0.09151	-0.111	0.05971	0.07616	0.04392	0.02595	0.0446	-0.1724	0.09625
IL5	0.045	0.04027	0.04997	0.06828	0.19	0.1661	0.1214	-0.2171	0.01729	-0.01854	-0.04852	-0.1214	-0.1135	0.148	0.0605	0.09018	0.0464	0.07406	0.1285	0.1171	0.1197	0.1222	0.1163	0.1087	0.07207	-0.07911	0.02019	0.07321	0.07247	0.02611	-0.02334	-0.005399	-0.002918	-0.1488	0.004896	-0.0937	0.04935	0.01283	-0.02911	-0.09011	-0.09158	-0.1163	-0.1774	-0.1611	-0.04138	-0.03977
IL7	0.007545	-0.06955	0.04405	-0.01928	0.05117	0.0832	0.06412	-0.1146	0.09348	-0.083	-0.044	-0.05785	-0.0662	0.124	0.069	0.1648	0.09447	0.1804	0.2215	0.09366	0.05074	0.07508	0.09343	0.1081	0.07783	-0.1044	-0.1278	0.1021	0.02897	-0.02473	-0.1512	-0.006707	-0.06023	-0.1566	-0.05708	-0.09001	0.01413	0.00451	-0.08182	0.01962	0.01985	-0.04852	-0.06563	-0.04168	0.02478	-0.05198
GMCSF	-0.02958	-0.01848	0.05065	0.01217	0.0755	0.1209	0.07243	-0.03382	0.06149	-0.05597	-0.05201	-0.04889	-0.06982	0.2343	0.1574	0.2262	0.1577	0.1683	0.2103	0.05832	0.01264	0.06103	0.06284	0.06878	0.03813	-0.05211	-0.09416	0.04282	-0.01559	-0.06598	-0.1697	0.04447	-0.07264	-0.1589	-0.1474	-0.1637	-0.04462	0.03729	-0.05815	0.02807	0.03508	-0.01075	-0.02193	0.006975	0.03987	-0.05926
IL6	0.02539	-0.08994	0.04026	-0.01901	0.06987	0.15	0.1504	-0.1094	0.02601	-0.0674	-0.04155	-0.06348	-0.1048	0.1963	0.1613	0.1861	0.08776	0.1573	0.1968	0.01593	0.04165	0.07213	0.04353	0.04705	0.02736	-0.06573	-0.09997	0.1244	0.03729	-0.01429	-0.16	0.01402	-0.03622	-0.168	-0.08742	-0.1287	-0.047	0.01896	-0.01308	0.005634	0.006539	-0.03796	-0.06828	-0.05882	0.01787	-0.02089
TMIP1	-0.01392	-0.108	0.005567	-0.07173	-0.02854	0.0948	0.09785	-0.1559	0.02151	0.004695	-0.03907	-0.03055	-0.1377	-0.03615	-0.1265	0.06992	0.1225	0.1315	0.09799	0.06274	-0.04658	-0.039	-0.06281	-0.04752	-0.06955	-0.1366	0.04162	0.06482	0.1335	0.1058	0.08494	-0.008719	0.1415	-0.1822	-0.01962	-0.04926	-0.1332	0.0008216	-0.103	-0.04182	-0.02854	0.04063	-0.02445	-0.03887	-0.01888	-0.007713
TNFb	0.06972	-0.04235	-0.09764	-0.1176	-0.06697	-0.0387	-0.04661	-0.09821	0.2384	0.0718	0.06415	0.1129	0.0441	3.35e-05	-0.07981	0.03156	0.009608	0.1013	0.2151	0.1497	0.1633	0.2072	0.1853	0.2241	0.2043	-0.07052	-0.001274	0.007109	-0.1189	-0.0775	-0.1619	-0.1551	-0.1587	-0.1974	-0.1647	-0.178	-0.05278	-0.007998	-0.04359	0.05624	0.05288	-0.1596	-0.152	-0.1386	-0.06382	-0.1021
IL2	0.03538	-0.1206	-0.101	-0.1266	-0.01298	0.0506	0.05563	-0.1582	0.204	0.006774	0.03625	0.01144	0.04279	0.04192	-0.004946	0.05693	-0.01269	0.1975	0.1684	0.04795	0.09326	0.1367	0.1544	0.1923	0.1823	-0.07723	-0.06821	0.03015	-0.04665	-0.06633	-0.1649	-0.1098	-0.1277	-0.2198	-0.1348	-0.1714	0.001626	-0.02928	-0.0508	0.06298	0.0619	-0.08815	-0.09611	-0.07586	-0.03437	-0.06154
RANTES	-0.04534	-0.2118	-0.1187	-0.1739	-0.1626	0.1136	0.1856	-0.2504	0.1889	0.1201	0.08551	0.01566	0.02726	-0.1287	-0.1722	-0.1005	-0.05421	0.1944	0.1161	0.05178	0.05959	0.1218	0.05765	0.09702	0.1038	0.01566	0.09759	-0.05486	-0.009054	-0.02723	-0.02324	-0.1101	0.07572	-0.2344	-0.1353	-0.1654	-0.126	-0.08097	-0.09068	-0.02072	-0.009323	-0.06471	-0.1223	-0.1511	-0.06865	-0.03991
TIMP2	-0.07277	-0.2561	-0.2114	-0.255	-0.165	-0.08286	-0.04926	-0.01524	0.2921	0.1122	0.1166	0.2093	0.1005	-0.0894	-0.1232	-0.09675	0.02827	0.09395	0.07279	0.1506	0.1502	0.1701	0.1355	0.1571	0.14	-0.2137	0.05624	-0.01127	0.1463	0.01813	0.01928	-0.05067	0.1069	-0.3121	-0.133	-0.1705	-0.02032	-0.1257	-0.05687	-0.09229	-0.08981	-0.1542	-0.09594	-0.09691	-0.01757	0.03628
PDGF-BB	-0.07119	-0.188	-0.05912	-0.1206	-0.008769	0.00275	0.1212	-0.3237	0.2762	0.07082	0.1129	0.03286	0.03729	-0.1473	-0.1861	-0.1626	-0.06028	0.2244	0.1326	0.05785	0.1298	0.184	0.134	0.1527	0.1614	-0.1334	0.0219	0.01848	0.01875	-0.0497	-0.1464	-0.1955	0.017	-0.3183	-0.1941	-0.2211	-0.07975	-0.05793	-0.02646	0.06117	0.07518	-0.1362	-0.151	-0.1535	-0.04896	0.006304
